# High diagnostic rate of whole genome sequencing in primary ciliary dyskinesia

**DOI:** 10.1101/2024.02.21.24302995

**Authors:** Holly A Black, Sophie Marion de Proce, Jose L Campos, Alison Meynert, Mihail Halachev, Joseph A Marsh, Robert A Hirst, Chris O’Callaghan, Scottish Genomes Partnership, Javier Santoyo-Lopez, Jennie Murray, Kenneth Macleod, Don S Urquhart, Stefan Unger, Timothy J Aitman, Pleasantine Mill

## Abstract

**Aim:** Primary ciliary dyskinesia (PCD) is a genetic disorder affecting motile cilia. Most cases are inherited recessively, due to variants in more than 50 genes that result in abnormal or absent motile cilia. This leads to chronic upper and lower airway disease, sub-fertility and laterality defects in some cases. Given overlapping clinical features and genetic heterogeneity, diagnosis can be difficult and often occurs late. Of those tested, an estimated 30% of genetically screened PCD patients still lack a molecular diagnosis. Here, we aimed to identify how readily a genetic diagnosis could be made in a clinically diagnosed population using whole genome sequencing (WGS) to facilitate identification of pathogenic variants in known genes as well as identify novel PCD candidate genes.

**Maethods:** WGS was used to screen for variants causing PCD in 8 clinically diagnosed PCD patients, sequenced as trios where parental samples were available.

**Results:** Seven of the eight cases (87.5%) had homozygous or biallelic variants in *DNAH5*, *DNAAF4* or *DNAH11* that were classified as pathogenic or likely pathogenic. Three of the variants were deletions, ranging from 3kb to 13kb, for which WGS identified precise breakpoints, permitting confirmation by Sanger sequencing. WGS yielded a high genetic diagnostic rate from this clinically diagnosed population, in part through detection of structural variants as well as identification of a *de novo* variant in a novel PCD gene *TUBB4B*.

**Conclusion:** A molecular diagnosis allows for appropriate clinical management for cases and their families, including prediction of phenotypic features correlated to genotype. Here, WGS uplifted genetic diagnosis in cases of clinically diagnosed PCD by identifying structural variants and novel modes of inheritance in new candidate genes. Our study suggests that WGS could be a powerful part of the PCD diagnostic toolkit to increase the current molecular diagnostic yield from 70%. It provides important new insight into our understanding of fundamental biology of motile cilia as well as of variation in the non-coding genome in PCD.

**Summary:** Whole genome sequencing (WGS) yielded a high genetic diagnostic rate (100%) in eight Scottish patients with clinically diagnosed primary ciliary dyskinesia (PCD) by detection of large structural variants, homology modelling and identification of a novel disease gene with a dominant mode of inheritance. Prioritised WGS may facilitate early genetic diagnosis in PCD.
