## Supplementary File 2 for "High diagnostic rate of whole genome sequencing in primary ciliary dyskinesia"

gene symbol	gene mim	disease name	disease mim	DDD category	allelic requirement	mutation consequence	phenotypes	organ specificity list	pmids	panel	prev symbols	hgnc id	gene disease pair entry date
DNAAF4					biallelic
DNAAF4					monoallelic
ARMC4					biallelic
ARMC4					monoallelic
C21orf59					biallelic
C21orf59					monoallelic
CCDC103					biallelic
CCDC103					monoallelic
CCDC114					biallelic
CCDC114					monoallelic
CCDC151					biallelic
CCDC151					monoallelic
CCDC39					biallelic
CCDC39					monoallelic
CCDC40					biallelic
CCDC40					monoallelic
CCDC65					biallelic
CCDC65					monoallelic
CCNO					biallelic
CCNO					monoallelic
DNAAF1					biallelic
DNAAF1					monoallelic
DNAAF2					biallelic
DNAAF2					monoallelic
DNAAF3					biallelic
DNAAF3					monoallelic
DNAAF5					biallelic
DNAAF5					monoallelic
DNAH11					biallelic
DNAH11					monoallelic
DNAH5					biallelic
DNAH5					monoallelic
DNAI1					biallelic
DNAI1					monoallelic
DNAI2					biallelic
DNAI2					monoallelic
DNAL1					biallelic
DNAL1					monoallelic
DRC1					biallelic
DRC1					monoallelic
GAS8					biallelic
GAS8					monoallelic
HYDIN					biallelic
HYDIN					monoallelic
LRRC6					biallelic
LRRC6					monoallelic
MCIDAS					biallelic
MCIDAS					monoallelic
PIH1D3					x-linked dominant
RPGR					x-linked dominant
RSPH1					biallelic
RSPH1					monoallelic
RSPH3					biallelic
RSPH3					monoallelic
RSPH4A					biallelic
RSPH4A					monoallelic
RSPH9					biallelic
RSPH9					monoallelic
SPAG1					biallelic
SPAG1					monoallelic
ZMYND10					biallelic
ZMYND10					monoallelic
LZTFL1					biallelic
LZTFL1					monoallelic
ACVR2B					biallelic
ACVR2B					monoallelic
ADGRV1					biallelic
ADGRV1					monoallelic
AGPAT2					biallelic
AGPAT2					monoallelic
AHI1					biallelic
AHI1					monoallelic
AIPL1					biallelic
AIPL1					monoallelic
ARL13B					biallelic
ARL13B					monoallelic
ARL6					biallelic
ARL6					monoallelic
B9D1					biallelic
B9D1					monoallelic
B9D2					biallelic
B9D2					monoallelic
BBS1					biallelic
BBS1					monoallelic
BBS10					biallelic
BBS10					monoallelic
BBS12					biallelic
BBS12					monoallelic
BBS2					biallelic
BBS2					monoallelic
BBS4					biallelic
BBS4					monoallelic
BBS5					biallelic
BBS5					monoallelic
BBS7					biallelic
BBS7					monoallelic
BBS9					biallelic
BBS9					monoallelic
C2orf71					biallelic
C2orf71					monoallelic
C5orf42					biallelic
C5orf42					monoallelic
CC2D2A					biallelic
CC2D2A					monoallelic
CCDC28B					biallelic
CCDC28B					monoallelic
CDH23					biallelic
CDH23					monoallelic
CENPF					biallelic
CENPF					monoallelic
CEP164					biallelic
CEP164					monoallelic
CEP290					biallelic
CEP290					monoallelic
CEP41					biallelic
CEP41					monoallelic
CEP55					biallelic
CEP55					monoallelic
CFTR					biallelic
CFTR					monoallelic
CLRN1					biallelic
CLRN1					monoallelic
CRB1					biallelic
CRB1					monoallelic
CRELD1					biallelic
CRELD1					monoallelic
CRX					biallelic
CRX					monoallelic
DNAH1					biallelic
DNAH1					monoallelic
DNAH8					biallelic
DNAH8					monoallelic
DYNC2H1					biallelic
DYNC2H1					monoallelic
EVC					biallelic
EVC					monoallelic
EVC2					biallelic
EVC2					monoallelic
FOXH1					biallelic
FOXH1					monoallelic
GDF1					biallelic
GDF1					monoallelic
GLIS2					biallelic
GLIS2					monoallelic
GUCY2D					biallelic
GUCY2D					monoallelic
HYLS1					biallelic
HYLS1					monoallelic
IFT43					biallelic
IFT43					monoallelic
IFT80					biallelic
IFT80					monoallelic
IMPDH1					biallelic
IMPDH1					monoallelic
INVS					biallelic
INVS					monoallelic
IQCB1					biallelic
IQCB1					monoallelic
KCNJ13					biallelic
KCNJ13					monoallelic
KIF7					biallelic
KIF7					monoallelic
LCA5					biallelic
LCA5					monoallelic
LEFTY2					biallelic
LEFTY2					monoallelic
LRAT					biallelic
LRAT					monoallelic
LRRC56					biallelic
LRRC56					monoallelic
MKKS					biallelic
MKKS					monoallelic
MKS1					biallelic
MKS1					monoallelic
MYO7A					biallelic
MYO7A					monoallelic
NEK1					biallelic
NEK1					monoallelic
NEK8					biallelic
NEK8					monoallelic
NKX2-5					biallelic
NKX2-5					monoallelic
NME8					biallelic
NME8					monoallelic
NODAL					biallelic
NODAL					monoallelic
NPHP1					biallelic
NPHP1					monoallelic
NPHP3					biallelic
NPHP3					monoallelic
NPHP4					biallelic
NPHP4					monoallelic
OFD1					x-linked dominant
PCDH15					biallelic
PCDH15					monoallelic
PKD2					biallelic
PKD2					monoallelic
PKHD1					biallelic
PKHD1					monoallelic
RD3					biallelic
RD3					monoallelic
RDH12					biallelic
RDH12					monoallelic
RPE65					biallelic
RPE65					monoallelic
RPGRIP1					biallelic
RPGRIP1					monoallelic
RPGRIP1L					biallelic
RPGRIP1L					monoallelic
SCNN1A					biallelic
SCNN1A					monoallelic
SCNN1B					biallelic
SCNN1B					monoallelic
SCNN1G					biallelic
SCNN1G					monoallelic
SDCCAG8					biallelic
SDCCAG8					monoallelic
SPATA7					biallelic
SPATA7					monoallelic
TCTN1					biallelic
TCTN1					monoallelic
TCTN2					biallelic
TCTN2					monoallelic
TMEM138					biallelic
TMEM138					monoallelic
TMEM216					biallelic
TMEM216					monoallelic
TMEM231					biallelic
TMEM231					monoallelic
TMEM237					biallelic
TMEM237					monoallelic
TMEM67					biallelic
TMEM67					monoallelic
TOPORS					biallelic
TOPORS					monoallelic
TRIM32					biallelic
TRIM32					monoallelic
TSC1					biallelic
TSC1					monoallelic
TSC2					biallelic
TSC2					monoallelic
TTC21B					biallelic
TTC21B					monoallelic
TTC8					biallelic
TTC8					monoallelic
TULP1					biallelic
TULP1					monoallelic
UMOD					biallelic
UMOD					monoallelic
USH1C					biallelic
USH1C					monoallelic
USH1G					biallelic
USH1G					monoallelic
USH2A					biallelic
USH2A					monoallelic
VHL					biallelic
VHL					monoallelic
WDPCP					biallelic
WDPCP					monoallelic
WDR19					biallelic
WDR19					monoallelic
WDR35					biallelic
WDR35					monoallelic
WHRN					biallelic
WHRN					monoallelic
XPNPEP3					biallelic
XPNPEP3					monoallelic
ZIC3					x-linked dominant
ZNF423					biallelic
ZNF423					monoallelic
ATXN10					biallelic
ATXN10					monoallelic
CCDC164					biallelic
CCDC164					monoallelic
CFAP298					biallelic
CFAP298					monoallelic
CFAP300					biallelic
CFAP300					monoallelic
DNAH6					biallelic
DNAH6					monoallelic
DNAJB13					biallelic
DNAJB13					monoallelic
HEATR2					biallelic
HEATR2					monoallelic
STK36					biallelic
STK36					monoallelic
TTC25					biallelic
TTC25					monoallelic
