## Supplementary File 1 for "High diagnostic rate of whole genome sequencing in primary ciliary dyskinesia"

gene symbol	gene mim	disease name	disease mim	DDD category	allelic requirement	mutation consequence	phenotypes	organ specificity list	pmids	panel	prev symbols	hgnc id	gene disease pair entry date
DNAAF4					biallelic
ARMC4					biallelic
C21orf59					biallelic
CCDC103					biallelic
CCDC114					biallelic
CCDC151					biallelic
CCDC39					biallelic
CCDC40					biallelic
CCDC65					biallelic
CCNO					biallelic
DNAAF1					biallelic
DNAAF2					biallelic
DNAAF3					biallelic
DNAAF5					biallelic
DNAH11					biallelic
DNAH5					biallelic
DNAI1					biallelic
DNAI2					biallelic
DNAL1					biallelic
DRC1					biallelic
GAS8					biallelic
HYDIN					biallelic
LRRC6					biallelic
MCIDAS					biallelic
PIH1D3					x-linked dominant
RPGR					x-linked dominant
RSPH1					biallelic
RSPH3					biallelic
RSPH4A					biallelic
RSPH9					biallelic
SPAG1					biallelic
ZMYND10					biallelic
LZTFL1					biallelic
ACVR2B					biallelic
ADGRV1					biallelic
AGPAT2					biallelic
AHI1					biallelic
AIPL1					biallelic
ARL13B					biallelic
ARL6					biallelic
B9D1					biallelic
B9D2					biallelic
BBS1					biallelic
BBS10					biallelic
BBS12					biallelic
BBS2					biallelic
BBS4					biallelic
BBS5					biallelic
BBS7					biallelic
BBS9					biallelic
C2orf71					biallelic
C5orf42					biallelic
CC2D2A					biallelic
CCDC28B					biallelic
CDH23					biallelic
CENPF					biallelic
CEP164					biallelic
CEP290					biallelic
CEP41					biallelic
CEP55					biallelic
CFTR					biallelic
CLRN1					biallelic
CRB1					biallelic
CRELD1					biallelic
CRX					biallelic
DNAH1					biallelic
DNAH8					biallelic
DYNC2H1					biallelic
EVC					biallelic
EVC2					biallelic
FOXH1					biallelic
GDF1					biallelic
GLIS2					biallelic
GUCY2D					biallelic
HYLS1					biallelic
IFT43					biallelic
IFT80					biallelic
IMPDH1					biallelic
INVS					biallelic
IQCB1					biallelic
KCNJ13					biallelic
KIF7					biallelic
LCA5					biallelic
LEFTY2					biallelic
LRAT					biallelic
LRRC56					biallelic
MKKS					biallelic
MKS1					biallelic
MYO7A					biallelic
NEK1					biallelic
NEK8					biallelic
NKX2-5					biallelic
NME8					biallelic
NODAL					biallelic
NPHP1					biallelic
NPHP3					biallelic
NPHP4					biallelic
OFD1					x-linked dominant
PCDH15					biallelic
PKD2					biallelic
PKHD1					biallelic
RD3					biallelic
RDH12					biallelic
RPE65					biallelic
RPGRIP1					biallelic
RPGRIP1L					biallelic
SCNN1A					biallelic
SCNN1B					biallelic
SCNN1G					biallelic
SDCCAG8					biallelic
SPATA7					biallelic
TCTN1					biallelic
TCTN2					biallelic
TMEM138					biallelic
TMEM216					biallelic
TMEM231					biallelic
TMEM237					biallelic
TMEM67					biallelic
TOPORS					biallelic
TRIM32					biallelic
TSC1					biallelic
TSC2					biallelic
TTC21B					biallelic
TTC8					biallelic
TULP1					biallelic
UMOD					biallelic
USH1C					biallelic
USH1G					biallelic
USH2A					biallelic
VHL					biallelic
WDPCP					biallelic
WDR19					biallelic
WDR35					biallelic
WHRN					biallelic
XPNPEP3					biallelic
ZIC3					x-linked dominant
ZNF423					biallelic
ATXN10					biallelic
CCDC164					biallelic
CFAP298					biallelic
CFAP300					biallelic
DNAH6					biallelic
DNAJB13					biallelic
HEATR2					biallelic
STK36					biallelic
TTC25					biallelic
