## Supplementary material for "High diagnostic rate of whole genome sequencing in primary ciliary dyskinesia": Table S1

### Sheet: DNAH11 CTD variants
Residue	Mutation	FoldX ΔΔG (kcal/mol)	Standard deviation (10 FoldX replicates)
4124	L/S	1.97747	0.356347
4124	L/V	1.49417	0.688899
4126	A/T	0.786126	0.000446269
4128	S/P	4.97078	0.285397
4131	P/Q	1.24345	0.13148
4134	D/G	2.61449	0.0483067
4136	R/P	3.15303	0.367898
4136	R/H	-0.379216	0.0894402
4136	R/C	-0.435879	0.117613
4142	I/F	0.0100227	0.0661734
4143	M/T	1.85322	0.0357444
4143	M/I	-0.362357	0.00827776
4147	H/R	0.314158	0.180383
4150	D/G	2.70416	0.0794848
4152	W/C	1.40489	0.0471275
4154	R/H	0.71538	0.366106
4154	R/C	0.196885	0.244757
4157	C/S	1.17398	0.018108
4158	R/P	3.0346	0.0367909
4158	R/Q	-1.08698	0.0736695
4158	R/W	-1.23828	0.282891
4159	V/G	1.59752	0.084469
4159	V/L	-0.870375	0.0742078
4160	Y/H	1.62314	0.388827
4165	M/V	1.86369	0.0665995
4165	M/I	1.12363	0.0522892
4165	M/L	0.220876	0.0499665
4166	N/I	-0.581933	0.0232616
4167	P/S	-3.97429	0.0455503
4167	P/A	-4.07661	0.041247
4169	L/M	-0.0126263	0.0205675
4170	T/I	1.87828	0.0146943
4170	T/S	-0.250157	0.00329293
4172	D/G	-0.233396	4.52039e-13
4173	E/Q	-0.174934	0.0235379
4174	L/P	1.55888	0.0211253
4174	L/R	0.859431	0.470197
4175	M/T	0.527285	0.00148519
4175	M/L	-0.0993315	0.0841941
4175	M/I	-0.439792	0.0111647
4180	F/L	-0.114699	0.0337468
4183	P/L	2.58869	0.030582
4184	P/S	1.22312	0.10291
4185	Y/H	0.644614	0.0274672
4187	D/E	0.841385	0.116405
4190	G/D	3.58762	0.807827
4191	Y/F	-0.937375	0.0323538
4198	M/T	2.4441	0.186362
4198	M/L	0.586624	0.093816
4201	P/S	2.40267	0.193891
4203	S/G	0.0270726	0.0926914
4204	P/L	2.25231	1.49255
4205	A/V	0.51701	0.247678
4206	L/M	-0.100312	0.279365
4208	G/D	2.29552	0.0867684
4209	L/F	4.40227	1.05495
4211	P/A	0.827526	0.000774728
4211	P/L	-0.759194	0.0340408
4212	N/D	1.36585	0.0258255
4213	A/T	2.5681	0.316893
4213	A/V	1.10692	0.409445
4213	A/G	-0.433945	0.0834189
4215	I/T	1.29536	0.0154787
4216	E/V	0.796316	0.0737858
4216	E/A	-0.62572	0.000286132
4220	V/G	0.46744	0.105672
4220	V/M	-0.958427	0.0850562
4224	T/N	-0.699382	0.137147
4224	T/A	-1.02159	0.0392831
4225	L/P	4.82529	0.585658
4225	L/F	1.50225	0.191282
4225	L/V	0.461931	0.321113
4226	F/L	0.0571511	0.25873
4229	L/S	1.77592	0.0428718
4231	E/A	-0.470188	0.0440808
4233	Q/E	1.7755	0.127028
4234	P/S	-1.22662	0.184206
4235	R/K	-0.666407	0.0976365
4237	A/T	0.133595	0.0100548
4237	A/V	0.0132515	0.000419104
4238	L/R	0.943557	0.0859006
4238	L/I	0.35011	0.0713881
4240	G/S	0.557263	0.0142466
4241	D/Y	0.0225828	0.00162556
4241	D/N	-1.09608	0.0013225
4243	L/V	0.633143	0.0644625
4245	Q/H	0.0848261	0.0731635
4246	S/C	0.212618	0.0148461
4249	E/K	-0.345625	0.0203351
4250	K/T	-0.850607	0.0504327
4253	N/D	-0.175973	0.135937
4256	D/H	-2.89671	0.111634
4256	D/N	-3.90129	0.0271904
4257	D/N	-0.800066	0.133112
4260	E/K	-1.61161	0.103867
4261	K/N	0.705014	0.0406402
4262	L/P	6.15242	0.145173
4264	E/Q	-0.813396	0.00379351
4266	F/I	-2.64424	0.275622
4267	N/K	-0.671335	0.104977
4268	M/I	-0.134476	0.0102747
4268	M/T	-0.580746	0.0101534
4270	E/K	0.222919	0.0440449
4271	I/L	-0.585967	0.0253179
4275	N/K	-0.015004	0.0052006
4275	N/I	-0.0339289	0.0214086
4276	S/L	-0.188701	0.00302027
4277	N/S	1.97783	0.000614524
4277	N/D	-0.270037	0.000838662
4279	S/G	-1.66676	0.00787258
4283	L/P	2.093	0.0867356
4286	F/V	1.05962	0.304909
4288	E/V	-0.247709	0.0641564
4290	E/D	1.02995	0.00380137
4291	R/T	0.169702	0.153575
4291	R/K	-0.983853	0.10178
4292	M/I	2.69061	0.206998
4297	R/Q	-0.229064	0.217769
4298	E/K	-0.447587	0.019346
4300	R/H	1.38642	0.0851951
4300	R/S	0.757473	0.145729
4301	I/V	0.639914	0.000751762
4302	S/T	-0.115242	0.0105984
4309	S/G	0.998878	0.140174
4314	L/S	1.11883	0.0739261
4315	A/T	0.290886	0.000789617
4318	P/T	0.823527	7.17377e-05
4319	A/T	0.222869	0.0091285
4319	A/S	0.136659	0.0271554
4320	V/L	-1.3749	0.518112
4323	Q/H	0.0228316	0.0368391
4324	Q/R	0.334854	0.938842
4326	A/V	0.74257	0.587566
4330	D/E	-0.883314	0.00865803
4331	T/M	-0.638684	0.158522
4333	P/A	2.47316	0.00907364
4336	W/C	4.29493	0.16492
4337	S/N	-0.289625	0.0135028
4339	L/V	1.58722	0.0189078
4339	L/P	0.770177	0.196529
4348	A/T	0.27904	0.00148461
4348	A/G	0.198623	2.87607e-13
4349	Q/H	0.561679	0.133851
4349	Q/R	0.0670771	0.0593787
4351	F/V	3.16052	0.278883
4352	N/S	0.147531	0.0252745
4352	N/Y	-1.00618	0.0269672
4353	D/N	1.31503	0.112209
4354	L/H	3.22398	0.451051
4357	R/P	3.31815	0.369537
4357	R/Q	-0.0961855	0.23523
4359	R/G	0.877651	0.0233533
4359	R/Q	-0.0118328	0.0256641
4361	L/V	2.05562	0.289293
4362	D/H	-0.13877	0.00576738
4362	D/N	-0.199171	0.00387313
4363	T/N	-0.439939	0.0465937
4363	T/I	-1.0761	0.0500955
4365	T/I	-0.8287	0.0837745
4366	Q/E	1.25708	0.0163198
4367	D/G	-0.319235	0.00751382
4369	T/P	-2.2812	0.0138356
4370	L/I	-0.235422	0.00125816
4371	P/L	0.109834	0.0477698
4371	P/A	-1.67398	0.0289917
4372	A/V	-0.271669	0.341325
4373	V/I	0.038249	0.0877793
4374	V/L	1.34275	1.13982
4374	V/M	-0.13235	1.06647
4374	V/A	-0.693531	0.467556
4377	S/C	0.0560821	0.00569617
4378	G/R	0.603339	1.47728
4378	G/S	-0.51729	0.334477
4382	P/S	1.10619	0.000644469
4389	I/V	0.808622	0.0169024
4390	M/I	0.208092	0.107021
4391	Q/L	-0.589732	0.106012
4392	T/R	-0.807404	0.260215
4392	T/M	-1.97205	0.103417
4393	M/T	1.73344	0.0203157
4393	M/V	0.581084	0.1367
4393	M/I	0.526128	0.119559
4394	A/P	4.52412	0.0940325
4395	R/Q	-0.785102	0.0128549
4395	R/L	-1.07237	0.149756
4401	L/P	0.43273	0.00505658
4402	D/E	-0.33922	0.0221854
4404	T/M	-1.21432	0.316778
4405	R/P	0.57798	0.175688
4405	R/C	-0.497776	0.0596144
4405	R/H	-1.04521	0.0949325
4406	L/V	0.957778	0.121828
4407	T/P	4.50868	0.0586632
4410	V/A	1.64698	0.14536
4410	V/I	-0.849123	0.00472083
4411	T/I	9.53475	0.69894
4415	K/Q	0.224675	0.0661761
4416	E/K	0.0197521	0.0402064
4419	G/R	0.0353441	0.0264905
4419	G/E	-0.0575371	0.0171682
4420	H/P	0.478406	0.159224
4421	P/L	1.90483	0.155669
4421	P/S	0.173628	0.375224
4424	E/D	1.78844	0.72646
4424	E/V	-1.49518	0.534997
4426	A/T	-0.997023	0.0148034
4428	L/V	1.15082	0.580854
4428	L/F	-0.905333	0.0305336
4429	H/Y	-0.295455	0.764217
4429	H/Q	-4.37498	0.519173
4430	G/R	10.9239	3.08983
4434	E/D	0.0874979	0.093378
4435	G/V	9.99688	0.485993
4436	A/D	1.99287	0.121235
4436	A/T	0.0929561	0.225264
4437	R/H	0.919941	0.0394602
4437	R/C	0.0731703	0.00779674
4439	D/N	0.16587	0.00180329
4440	T/I	0.521289	0.0734902
4440	T/S	-2.15374	0.106433
4442	A/T	0.5336	0.256809
4443	G/E	-1.20502	0.0783129
4444	T/S	0.25489	0.00303593
4444	T/I	-0.593203	0.0911037
4445	I/T	0.319175	0.234169
4446	V/A	0.615894	0.0173724
4447	E/A	-0.448792	2.12898e-12
4449	R/H	-0.203839	0.0912243
4449	R/G	-0.336279	0.101001
4449	R/C	-0.533029	0.0518888
4449	R/P	-1.6422	0.0756057
4450	L/V	2.08735	0.741668
4452	E/V	0.971743	0.233548
4452	E/K	0.354304	0.099726
4458	P/L	1.11062	0.134298
4460	I/V	-0.705128	0.845636
4462	A/V	-0.0397501	0.804084
4464	A/P	7.71545	0.485413
4464	A/S	1.55124	0.00681411
4467	V/G	-0.709657	0.00141258
4467	V/M	-0.948085	0.0408669
4468	D/N	0.450218	0.0246942
4469	R/K	-0.804502	0.0474009
4472	T/A	-0.757727	0.032566
4473	K/T	0.419591	0.152942
4473	K/E	0.172058	0.0382302
4474	Q/K	-0.113036	0.0288105
4475	T/A	-0.450603	0.0226393
4477	E/Q	-0.110157	0.0168067
4477	E/K	-0.605711	0.0271281
4478	C/F	-0.228086	0.603092
4482	R/K	0.00854242	0.126714
4485	L/P	2.13041	0.170091
4485	L/V	-0.720814	0.12062
4486	R/K	-0.754207	0.0181808
4488	P/R	0.780049	0.124092
4490	Y/H	1.3761	0.230363
4490	Y/F	-0.546643	1.01245
4492	W/S	-0.707369	2.04551
4495	R/K	0.193991	0.0383698
4497	K/Q	0.808508	0.176831
4497	K/E	0.77444	0.312865
4498	S/N	0.263388	0.0507313
4499	E/K	-0.218138	0.0221796
4500	E/D	0.493701	0.113524
4500	E/A	-0.376996	0.0424314
4501	K/R	0.158103	0.0560642
4503	A/T	0.760176	0.11851
4503	A/V	0.11146	0.0480538
